# Genetic Architecture of Postpartum Psychosis: From Common to Rare Genetic Variation

**DOI:** 10.1101/2024.12.09.24318732

**Authors:** Seulgi Jung, Madison Caballero, Adrianna Kępińska, Shelby Smout, Trine Munk-Olsen, Thalia K. Robakis, Veerle Bergink, Behrang Mahjani

**Affiliations:** Seaver Autism Center for Research and Treatment, Icahn School of Medicine at Mount Sinai, New York, NY, USA; Department of Psychiatry, Icahn School of Medicine at Mount Sinai, New York, NY, USA; Department of Genetics and Genomic Sciences, Icahn School of Medicine at Mount Sinai, New York, NY, USA; Department of Clinical Research, Research Unit Children and Adolescent Psychiatry, University of Southern Denmark, Denmark; Department of Psychiatry, Erasmus Medical Center, Rotterdam, The Netherlands; Department of Artificial Intelligence and Human Health, Icahn School of Medicine at Mount Sinai, New York, NY, USA; Mindich Child Health and Development Institute, Icahn School of Medicine at Mount Sinai, New York, NY, USA; Department of Molecular Medicine and Surgery, Karolinska Institutet, Stockholm; Department of Medical Epidemiology and Biostatistics, Karolinska Institutet, Stockholm, Sweden

**Keywords:** Postpartum psychosis, Genetic basis, Common genetic variation, Rare genetic variants, Family-based heritability

## Abstract

Postpartum psychosis is a severe psychiatric condition marked by the abrupt onset of psychosis, mania, or psychotic depression following childbirth. Despite evidence for a strong genetic basis, the roles of common and rare genetic variation remain poorly understood. Leveraging data from Swedish national registers and genomic data from the All of Us Research Program, we estimated family-based heritability at 55% and WGS-based heritability at 37%, with an overrepresentation on the X chromosome. Rare coding variant analysis identified *DNMT1* and *HMGCR* as potential risk genes (q < 0.1). Analysis of 240,009 samples from All of Us demonstrated significant associations between these genes and multiple psychiatric disorders, supporting their biological relevance. Additionally, 17% of bipolar disorder, 21% of schizophrenia, and 16–25% of multiple autoimmune disorder risk genes overlapped with postpartum psychosis. These findings reveal unique genetic contributions and shared pathways, providing a foundation for understanding pathophysiology and advancing therapeutic strategies.
