## Supplementary material for "Genetic Architecture of Postpartum Psychosis: From Common to Rare Genetic Variation": Table 1

### Sheet: Table 2
Table 1. Genes with q value <0.3 in TADA result.
Gene	pLI	LOEUF	q value*	P value#
DNMT1	1	0.143	0.0604507	3.36 × 10-6
HMGCR	0.99861	0.26	0.0863939	9.59 × 10-6
WWP1	0.99966	0.248	0.149244	2.49 × 10-5
KCNH4	0.99984	0.215	0.184823	4.10 × 10-5
DIP2B	0.99924	0.266	0.292709	8.12 × 10-5
LOEUF, loss-of-function observed/expected upper bound fraction score; pLI, the probability of being loss-of-function intolerant score; TADA, transmission and de novo association. *q value: false discovery rate, calculated in transmission and de novo association test. #P value: P value of transmission and de novo association test. Bold: gene with q value < 0.1.
